# Genetics of cardiovascular outcomes in individuals with chronic kidney disease: the Chronic Renal Insufficiency Cohort (CRIC) study

**DOI:** 10.1101/2025.02.19.25322572

**Authors:** Jia Wen, Bridget M Lin, Quan Sun, Min-Zhi Jiang, Greg Linchangco, Gang Li, Ruochen Chen, Alan S. Go, Tyne W. Miller-Fleming, Megan M. Shuey, Debbie L. Cohen, Panduranga S. Rao, Mahboob Rahman, Nancy J. Cox, James P. Lash, Wyliena Guan, Daniel C. Posner, Qin Hui, Serena C. Houghton, Adriana M. Hung, Kelly Cho, Peter W.F. Wilson, Haibo Zhou, Yan V. Sun, Yun Li, Nora Franceschini, Million Veteran Program and the CRIC Study Investigators

**Author notes:** Corresponding authors: Nora Franceschini, MD, MPH, Departments of Epidemiology and Biostatistics Yun Li, PhD, University of North Carolina, Chapel Hill, NC. Shared authors (Jia Wen, Bridget M Lin, Yun Li, Nora Franceschini).

## Abstract

Genome-wide association studies (GWAS) identified multiple loci for cardiovascular disease, but their relevance to individuals with chronic kidney disease (CKD), who are at higher risk of cardiovascular disease, is unknown. In this study, we performed GWAS analyses of coronary heart disease (CHD) or all-cause stroke in African (AFR) and European (EUR) American participants with CKD of the Chronic Renal Insufficiency Cohort (CRIC). Mixed-effect logistic regression models were race-stratified and adjusted for age, sex, site of recruitment, estimated glomerular filtration rate (eGFR), and principal components, followed by meta-analysis. We attempted replication in participants from two biobanks with biomarker or ICD-10 (International Classification of Diseases, 10th Revision) diagnostic codes for CKD. We assessed the association of single nucleotide variants (SNVs) at known CHD and stroke loci in CRIC and tested the genetic correlation among CRIC, a biobank-based cohort and published GWAS of cardiovascular disease. Among 3,588 CRIC participants, 1,203 had CHD and 535 had all-cause stroke. We identified six SNVs across three loci (*LINC02744*, *AZIN1- AS1*, and *ATP6V0A4*) associated with all-cause stroke, and two intronic SNVs at the *PPARG* locus associated with CHD. However, SNV associations were not significant in replication studies. Published SNVs for CHD or stroke were not associated with cardiovascular outcomes in CRIC. When testing the genetic correlations between published GWAS and CRIC GWAS, they were significant for CHD (genetic correlations (rg) range of 0.39 to 0.51, *p-value<*0.007). These findings suggest some differences in the genetic architecture of CHD and stroke among individuals with CKD compared to those from the general population, although large numbers of CKD participants are needed to assess if findings are related to participant selection and CKD severity, or non-traditional risk factors in people with CKD.
