## Supplementary material for "Genetics of cardiovascular outcomes in individuals with chronic kidney disease: the Chronic Renal Insufficiency Cohort (CRIC) study": Main tables

### Sheet: Table 1
Table 1. Characteristics of participants in CRIC
	CRIC EUR	CRIC AFR	Total of CRIC	MVP EUR	MVP AFR	UKB EUR
N	2070	1518	3588	6705	3808	8521
Mean age (sd), years	57.93(11.05)	57.61(10.64)	57.79 (10.88)	69.92(10.49)	63.61(10.18)	62.55 (6.25)
Male sex, n (%)	1238(59.81%)	738(48.62%)	1976 (55.07%)	6476(96.6%)	3635(95.65%)	4286 (50.30%)
Female sex, n (%)	832(40.19%)	780(51.38%)	1612 (44.93%)	229(3.4%)	173(4.5%)	4235 (49.70%)
Mean eGFR (sd), m;/min/1.73 m2	54.33(22.40)	49.54(20.08)	52.31(21.58)	N/A	N/A	54.72 (17.29)
Mean UACR (sd)	N/A	N/A	N/A	N/A	N/A	291.48(668.02)
Mean BMI (sd), kg/m2	31.03(7.21)	33.53(8.34)	32.08(7.81)	30.2(6.37)	29.9(6.44)	N/A
Current smokers, n(%)	177(4.93%)	293(8.17%)	470 (13.10%)	36636(5.5%)	185(4.9%)	N/A
Prevalent CHD	461	334	795	6049	3299	N/A
Prevalent Stroke	150	221	371	6415	3658	N/A

### Sheet: Table 2
Table 2. Significant GWAS AFR/EUR CRIC meta-analysis results for CRIC outcomes. The lowest p-value SNV for each locus are reported, and the MAF is the average of between AFR and EUR MAFs.
									CRIC results					UK Biobank results
Outcomes	Locus	SNV	rs#	Chr	Position (gb38)	Effect allele	Other allele	EAF	Effect	StdErr	P-value	Annotation	Effect allele	MAF-EUR	Effect	StdErr	P-value	N
Incident + prevalent events
Overall CHD	PPARG	chr3:12296951:C:A	rs13088728	3	12296951	A	C	0.239	0.3963	0.0719	3.559e-08	Intron_variant	A	0.321841	-0.00458833	0.0468558	0.921992	8433
Overall CHD	PPARG	chr3:12302942:A:G	rs7620165	3	12302942	A	G	0.2417	-0.3942	0.0711	3.004e-08	Intron_variant	G	0.325743	0.00406197	0.0466532	0.930618	8433
